# Analysis of the ARTIC V4 and V4.1 SARS-CoV-2 primers and their impact on the detection of Omicron BA.1 and BA.2 lineage defining mutations

**DOI:** 10.1101/2022.12.01.22282842

**Authors:** Fatima R. Ulhuq, Madhuri Barge, Kerry Falconer, Jonathan Wild, Goncalo Fernandes, Abbie Gallagher, Suzie McGinley, Ahmad Sugadol, Muhammad Tariq, Daniel Maloney, Juliet Kenicer, Rebecca Dewar, Kate Templeton, Martin McHugh

## Abstract

The ARTIC protocol uses a multiplexed PCR approach with two primer pools tiling the entire SARS-CoV-2 genome. Primer pool updates are necessary for accurate amplicon sequencing of evolving SARS-CoV-2 variants with novel mutations. The suitability of the ARTIC V4 and updated V4.1 primer scheme was assessed using whole genome sequencing of Omicron from clinical samples using Oxford Nanopore Technology. Analysis of Omicron BA.1 genomes revealed that 93.22% of clinical samples generated improved genome coverage at 50x read depth with V4.1 primers when compared to V4 primers. Additionally, the V4.1 primers improved coverage of BA.1 across amplicons 76 and 88, which resulted in the detection of the variant defining mutations G22898A, A26530G and C26577G. The Omicron BA.2 sub-variant (VUI-22JAN-01) replaced BA.1 as the dominant variant by March 2022, and analysis of 168 clinical samples showed reduced coverage across amplicons 15 and 75. Upon further interrogation of primer binding sites, a mutation at C4321T (present in 163/168, 97% of samples) was identified as a possible cause of complete dropout of amplicon 15. Furthermore, two mutations were identified within the primer binding regions for amplicon 75: A22786C (present in 90% of samples) and C22792T (present in 12.5% of samples). Together, these mutations may result in reduced coverage of amplicon 75 and further primer updates would allow the identification of the two BA.2 defining mutations present in amplicon 75; A22688G and T22679C. This work highlights the need for ongoing surveillance of primer matches as circulating variants evolve and change.
