## Supplementary material for "Analysis of the ARTIC V4 and V4.1 SARS-CoV-2 primers and their impact on the detection of Omicron BA.1 and BA.2 lineage defining mutations": Dataset2

### Sheet: Sheet1
	1NextClade analysis performed between 16/03/2022 - 22/03/2022
	2Rampart version v1.0.6
	3Pangolin version v3.1.20
	4aln2type analysis performed between 16/03/2022 - 22/03/2022																																														V4.1 primer set
																			aln2type4
									BA.1										mutation-			indel-		no-calls	no-calls-deletion	aln2type4
Sample ID	Collection Date	Age Range	Sex	Specimen Type	Run no.	Barcode	Sequence ID	Accession	Total SNP's1	Masked bases (N's)1	Genome coverage at >200x %2	Genome coverage at >100x %2	Genome coverage at >20x %2	n Mapped Reads2	Pangolin Lineage3	Conflict3	phe-label4	status4	ref-calls	mixed-calls	calls	ref-calls	calls			no-calls
vssfru_071	2022-02-21	66-70	F	NTS	Run3	barcode02	vssfru_071	SAMN31768544	55	3091	0.598	0.806	0.927	26008	BA.1.1	0	VOC-21NOV-01	probable	0	0	13	0	0	4	0					18163		22898	26530	26577
vssfru_072	2022-02-22	46-50	F	NTS	Run3	barcode04	vssfru_072	SAMN31768545	61	389	0.851	0.949	0.993	51107	BA.1.1	0	VOC-21NOV-01	probable	0	0	16	0	0	1	0				11537
vssfru_073	2022-02-22	51-55	F	NTS	Run3	barcode06	vssfru_073	SAMN31768546	58	126	0.981	0.992	0.999	123855	BA.1.1	0	VOC-21NOV-01	confirmed	0	0	17	0	0	0	0
vssfru_074	2022-02-22	56-60	F	NTS	Run3	barcode08	vssfru_074	SAMN31768547	58	712	0.8	0.917	0.981	40837	BA.1.1	0	VOC-21NOV-01	probable	0	0	15	0	0	2	0								26530	26577
vssfru_075	2022-02-22	56-60	F	NTS	Run3	barcode10	vssfru_075	SAMN31768548	49	3157	0.422	0.686	0.925	16519	BA.1	0	VOC-21NOV-01	probable	0	0	12	0	0	5	0				11537		22679	22898	26530	26577
vssfru_076	2022-02-22	26-30	F	NTS	Run3	barcode11	vssfru_076	SAMN31768549	58	126	0.914	0.953	0.999	63272	BA.1.1	0	VOC-21NOV-01	confirmed	0	0	17	0	0	0	0
vssfru_077	2022-02-22	16-20	M	NTS	Run3	barcode12	vssfru_077	SAMN31768550	59	128	0.865	0.943	0.999	44289	BA.1	0	VOC-21NOV-01	probable	0	0	15	0	0	2	0								26530	26577
vssfru_078	2022-02-23	16-20	F	NTS	Run3	barcode17	vssfru_078	SAMN31768551	60	136	0.854	0.933	0.997	61266	BA.1.1	0	VOC-21NOV-01	confirmed	0	0	17	0	0	0	0
vssfru_079	2022-02-23	56-60	F	NTS	Run3	barcode22	vssfru_079	SAMN31768552	55	3187	0.549	0.723	0.925	24612	BA.1.1	0	VOC-21NOV-01	probable	0	0	13	0	0	4	0					18163		22898	26530	26577
vssfru_080	2022-02-22	56-60	F	NTS	Run3	barcode28	vssfru_080	SAMN31768553	60	126	0.928	0.97	0.999	74235	BA.1.1	0	VOC-21NOV-01	confirmed	0	0	17	0	0	0	0
vssfru_081	2022-02-24	36-40	M	NTS	Run3	barcode37	vssfru_081	SAMN31768554	61	126	0.982	0.999	0.999	113116	BA.1.1	0	VOC-21NOV-01	confirmed	0	0	17	0	0	0	0
vssfru_082	2022-02-25	56-60	F	NTS	Run3	barcode41	vssfru_082	SAMN31768555	61	126	0.958	0.981	0.999	111621	BA.1	0	VOC-21NOV-01	confirmed	0	0	17	0	0	0	0
vssfru_083	2022-02-26	66-70	M	NTS	Run3	barcode42	vssfru_083	SAMN31768556	60	126	0.994	0.999	0.999	135186	BA.1	0	VOC-21NOV-01	confirmed	0	0	17	0	0	0	0
vssfru_084	2022-02-26	26-30	F	NTS	Run3	barcode44	vssfru_084	SAMN31768557	57	126	0.995	0.999	0.999	152585	BA.1.1	0	VOC-21NOV-01	confirmed	0	0	17	0	0	0	0
vssfru_085	2022-02-24	101-105	F	NTS	Run3	barcode47	vssfru_085	SAMN31768558	59	126	0.999	0.999	0.999	209322	BA.1.1	0	VOC-21NOV-01	confirmed	0	0	17	0	0	0	0
vssfru_086	2022-02-24	71-75	F	NTS	Run3	barcode48	vssfru_086	SAMN31768559	59	126	0.999	0.999	0.999	241032	BA.1.1	0	VOC-21NOV-01	confirmed	0	0	17	0	0	0	0
vssfru_087	2022-02-22	16-20	F	NTS	Run4	barcode50	vssfru_087	SAMN31768560	60	126	0.972	0.999	0.999	73850	BA.1.1	0	VOC-21NOV-01	confirmed	0	0	17	0	0	0	0
vssfru_088	2022-02-25	66-70	M	NTS	Run4	barcode54	vssfru_088	SAMN31768561	64	126	0.986	0.995	0.999	88790	BA.1.1	0	VOC-21NOV-01	confirmed	0	0	17	0	0	0	0
vssfru_089	2022-02-25	16-20	F	NTS	Run4	barcode57	vssfru_089	SAMN31768562	58	126	0.936	0.975	0.999	59745	BA.1.1	0	VOC-21NOV-01	confirmed	0	0	17	0	0	0	0
vssfru_090	2022-02-25	86-90	M	NTS	Run4	barcode58	vssfru_090	SAMN31768563	61	126	0.934	0.988	0.999	54968	BA.1	0	VOC-21NOV-01	confirmed	0	0	17	0	0	0	0
vssfru_091	2022-02-24	86-90	M	NTS	Run4	barcode62	vssfru_091	SAMN31768564	59	126	0.984	0.999	0.999	97989	BA.1.1	0	VOC-21NOV-01	confirmed	0	0	17	0	0	0	0
vssfru_092	2022-02-24	76-80	M	NTS	Run4	barcode63	vssfru_092	SAMN31768565	62	126	0.992	0.999	0.999	118896	BA.1.1	0	VOC-21NOV-01	confirmed	0	0	17	0	0	0	0
vssfru_093	2022-02-25	76-80	M	NTS	Run4	barcode64	vssfru_093	SAMN31768566	65	126	0.999	0.999	0.999	151998	BA.1.1	0	VOC-21NOV-01	confirmed	0	0	17	0	0	0	0
vssfru_094	2022-02-22	36-40	M	NTS	Run4	barcode65	vssfru_094	SAMN31768567	59	372	0.826	0.921	0.989	40568	BA.1.1	0	VOC-21NOV-01	confirmed	0	0	17	0	0	0	0
vssfru_095	2022-02-24	91-95	F	NTS	Run4	barcode66	vssfru_095	SAMN31768568	57	1071	0.702	0.868	0.976	30628	BA.1.1	0	VOC-21NOV-01	probable	0	0	15	0	0	2	0								26530	26577
vssfru_096	2022-03-01	91-95	F	NTS	Run4	barcode68	vssfru_096	SAMN31768569	59	126	0.968	0.988	0.999	80178	BA.1.1	0	VOC-21NOV-01	confirmed	0	0	17	0	0	0	0
vssfru_097	2022-02-24	91-95	F	NTS	Run4	barcode69	vssfru_097	SAMN31768570	59	126	0.827	0.929	0.999	41600	BA.1.1	0	VOC-21NOV-01	confirmed	0	0	17	0	0	0	0
vssfru_098	2022-02-24	91-95	F	NTS	Run4	barcode70	vssfru_098	SAMN31768571	59	126	0.966	0.995	0.999	76177	BA.1.1	0	VOC-21NOV-01	confirmed	0	0	17	0	0	0	0
vssfru_099	2022-02-25	31-35	F	NTS	Run4	barcode71	vssfru_099	SAMN31768572	64	126	0.816	0.928	0.999	37021	BA.1.1	0	VOC-21NOV-01	confirmed	0	0	17	0	0	0	0
vssfru_100	2022-02-25	66-70	M	NTS	Run4	barcode72	vssfru_100	SAMN31768573	60	126	0.98	0.999	0.999	117214	BA.1.1	0	VOC-21NOV-01	confirmed	0	0	17	0	0	0	0
vssfru_101	2022-02-25	81-85	M	NTS	Run4	barcode74	vssfru_101	SAMN31768574	62	126	0.995	0.999	0.999	126342	BA.1.1	0	VOC-21NOV-01	confirmed	0	0	17	0	0	0	0
vssfru_102	2022-02-26	41-45	M	NTS	Run4	barcode75	vssfru_102	SAMN31768575	58	126	0.988	0.999	0.999	105066	BA.1.1	0	VOC-21NOV-01	confirmed	0	0	17	0	0	0	0
vssfru_103	2022-02-26	51-55	M	NTS	Run4	barcode82	vssfru_103	SAMN31768576	48	3490	0.444	0.688	0.899	18057	BA.1	0	VOC-21NOV-01	probable	0	0	14	0	0	3	0							22898	26530	26577
vssfru_104	2022-02-27	81-85	F	NTS	Run4	barcode83	vssfru_104	SAMN31768577	57	127	0.983	0.999	0.999	95383	BA.1.1	0	VOC-21NOV-01	confirmed	0	0	17	0	0	0	0
vssfru_105	2022-02-27	76-80	F	NTS	Run4	barcode85	vssfru_105	SAMN31768578	55	1526	0.679	0.867	0.969	29788	BA.1.1	0	VOC-21NOV-01	probable	0	0	16	0	0	1	0							22898
vssfru_106	2022-02-27	76-80	F	NTS	Run4	barcode89	vssfru_106	SAMN31768579	59	126	0.995	0.999	0.999	147703	BA.1.1	0	VOC-21NOV-01	confirmed	0	0	17	0	0	0	0
vssfru_107	2022-02-26	56-60	M	NTS	Run4	barcode91	vssfru_107	SAMN31768580	59	1580	0.637	0.835	0.965	28941	BA.1.1	0	VOC-21NOV-01	probable	0	0	15	0	0	2	0								26530	26577
vssfru_108	2022-02-27	91-95	F	NTS	Run4	barcode95	vssfru_108	SAMN31768581	49	5819	0.244	0.567	0.842	10869	BA.1.1	0	VOC-21NOV-01	probable	0	0	10	0	0	7	0	2832		8393		18163		22898	26530	26577	27259
vssfru_109	2022-02-27	91-95	M	NTS	Run4	barcode96	vssfru_109	SAMN31768582	63	127	0.988	0.999	0.999	107877	BA.1.1	0	VOC-21NOV-01	confirmed	0	0	17	0	0	0	0
vssfru_110	2022-02-25	61-65	M	NTS	Run5	barcode06	vssfru_110	SAMN31768583	61	126	0.984	0.992	0.999	129455	BA.1.1	0	VOC-21NOV-01	confirmed	0	0	17	0	0	0	0
vssfru_111	2022-02-25	31-35	F	NTS	Run5	barcode08	vssfru_111	SAMN31768584	56	126	0.923	0.969	0.999	66083	BA.1.1		VOC-21NOV-01	confirmed	0	0	17	0	0	0	0
vssfru_112	2022-02-25	56-60	F	NTS	Run5	barcode12	vssfru_112	SAMN31768585	58	126	0.962	0.992	0.999	77205	BA.1	0	VOC-21NOV-01	confirmed	0	0	17	0	0	0	0
vssfru_113	2022-02-25	21-25	F	NTS	Run5	barcode13	vssfru_113	SAMN31768586	57	126	0.982	0.999	0.999	85708	BA.1.1	0	VOC-21NOV-01	confirmed	0	0	17	0	0	0	0
vssfru_114	2022-02-20	41-45	F	NTS	Run5	barcode14	vssfru_114	SAMN31768587	62	126	0.979	0.992	0.999	90719	BA.1.1	0	VOC-21NOV-01	confirmed	0	0	17	0	0	0	0
vssfru_115	2022-02-26	6-10	F	NTS	Run5	barcode15	vssfru_115	SAMN31768588	59	367	0.886	0.947	0.994	49964	BA.1.1	0	VOC-21NOV-01	confirmed	0	0	17	0	0	0	0
vssfru_116	2022-02-25	21-25	M	NTS	Run5	barcode16	vssfru_116	SAMN31768589	62	126	0.952	0.991	0.999	66683	BA.1.1	0	VOC-21NOV-01	confirmed	0	0	17	0	0	0	0
vssfru_117	2022-02-25	51-55	F	NTS	Run5	barcode20	vssfru_117	SAMN31768590	63	126	0.974	0.993	0.999	77752	BA.1.1	0	VOC-21NOV-01	confirmed	0	0	17	0	0	0	0
vssfru_118	2022-02-24	81-85	F	NTS	Run5	barcode21	vssfru_118	SAMN31768591	60	126	0.878	0.954	0.999	46982	BA.1.1	0	VOC-21NOV-01	confirmed	0	0	17	0	0	0	0
vssfru_119	2022-02-24	0-5	F	NTS	Run5	barcode25	vssfru_119	SAMN31768592	56	126	0.981	0.999	0.999	76633	BA.1	0	VOC-21NOV-01	confirmed	0	0	17	0	0	0	0
vssfru_120	2022-02-25	61-65	M	NTS	Run5	barcode26	vssfru_120	SAMN31768593	61	126	0.895	0.978	0.999	46014	BA.1.1	0	VOC-21NOV-01	confirmed	0	0	17	0	0	0	0
vssfru_121	2022-02-25	71-75	F	NTS	Run5	barcode27	vssfru_121	SAMN31768594	58	126	0.711	0.91	0.999	24577	BA.1	0	VOC-21NOV-01	confirmed	0	0	17	0	0	0	0
vssfru_122	2022-02-25	71-75	F	NTS	Run5	barcode29	vssfru_122	SAMN31768595	62	126	0.969	0.988	0.999	69533	BA.1.1	0	VOC-21NOV-01	confirmed	0	0	17	0	0	0	0
vssfru_123	2022-02-25	86-90	F	NTS	Run5	barcode37	vssfru_123	SAMN31768596	60	126	0.921	0.982	0.999	45960	BA.1.1	0	VOC-21NOV-01	confirmed	0	0	17	0	0	0	0
vssfru_124	2022-02-26	71-75	M	NTS	Run5	barcode39	vssfru_124	SAMN31768597	60	126	0.969	0.999	0.999	67368	BA.1.1	0	VOC-21NOV-01	confirmed	0	0	17	0	0	0	0
vssfru_125	2022-02-26	86-90	M	NTS	Run5	barcode42	vssfru_125	SAMN31768598	56	126	0.982	0.999	0.999	81167	BA.1.1		VOC-21NOV-01	confirmed	0	0	17	0	0	0	0
vssfru_126	2022-02-26	76-80	F	NTS	Run5	barcode43	vssfru_126	SAMN31768599	60	126	0.922	0.98	0.999	61277	BA.1	0	VOC-21NOV-01	confirmed	0	0	17	0	0	0	0
vssfru_127	2022-03-01	56-60	M	NTS	Run5	barcode48	vssfru_127	SAMN31768600	58	126	0.959	0.992	0.999	75406	BA.1.1	0	VOC-21NOV-01	confirmed	0	0	17	0	0	0	0
vssfru_128	2022-03-01	51-55	F	NTS	Run6	barcode49	vssfru_128	SAMN31768601	61	126	0.968	0.993	0.999	88537	BA.1.1	0	VOC-21NOV-01	confirmed	0	0	17	0	0	0	0
vssfru_129	2022-02-28	51-55	M	NTS	Run6	barcode51	vssfru_129	SAMN31768602	61	126	0.84	0.943	0.999	44186	BA.1.1	0	VOC-21NOV-01	confirmed	0	0	17	0	0	0	0
vssfru_130	2022-02-28	51-55	F	NTS	Run6	barcode55	vssfru_130	SAMN31768603	58	126	0.988	0.999	0.999	138587	BA.1.1	0	VOC-21NOV-01	confirmed	0	0	17	0	0	0	0
vssfru_131	2022-02-28	46-50	M	NTS	Run6	barcode57	vssfru_131	SAMN31768604	59	126	0.963	0.992	0.999	72081	BA.1	0	VOC-21NOV-01	confirmed	0	0	17	0	0	0	0
vssfru_132	2022-02-28	56-60	F	NTS	Run6	barcode58	vssfru_132	SAMN31768605	59	127	0.753	0.923	0.999	32962	BA.1	0	VOC-21NOV-01	confirmed	0	0	17	0	0	0	0
vssfru_133	2022-03-01	36-40	F	T	Run6	barcode62	vssfru_133	SAMN31768606	58	130	0.995	0.999	0.999	119316	BA.1.1	0	VOC-21NOV-01	confirmed	0	0	17	0	0	0	0
vssfru_134	2022-02-28	46-50	F	T	Run6	barcode64	vssfru_134	SAMN31768607	67	126	0.954	0.992	0.999	64376	BA.1.1	0	VOC-21NOV-01	confirmed	0	0	17	0	0	0	0
vssfru_135	2022-02-27	86-90	F	NTS	Run6	barcode65	vssfru_135	SAMN31768608	57	126	0.992	0.999	0.999	122267	BA.1.1	0	VOC-21NOV-01	confirmed	0	0	17	0	0	0	0
vssfru_136	2022-02-28	36-40	F	NTS	Run6	barcode66	vssfru_136	SAMN31768609	57	128	0.992	0.999	0.999	130438	BA.1.1	0	VOC-21NOV-01	confirmed	0	0	17	0	0	0	0
vssfru_137	2022-02-28	36-40	F	NTS	Run6	barcode67	vssfru_137	SAMN31768610	56	126	0.988	0.999	0.999	108902	BA.1.1		VOC-21NOV-01	confirmed	0	0	17	0	0	0	0
vssfru_138	2022-02-28	26-30	M	NTS	Run6	barcode68	vssfru_138	SAMN31768611	58	126	0.988	0.999	0.999	137622	BA.1.1	0	VOC-21NOV-01	confirmed	0	0	17	0	0	0	0
vssfru_139	2022-02-28	56-60	M	NTS	Run6	barcode69	vssfru_139	SAMN31768612	54	669	0.735	0.9	0.99	32276	BA.1.1	0	VOC-21NOV-01	probable	0	0	15	0	0	2	0								26530	26577
vssfru_140	2022-02-28	56-60	F	NTS	Run6	barcode70	vssfru_140	SAMN31768613	57	126	0.988	0.999	0.999	125320	BA.1.1	0	VOC-21NOV-01	confirmed	0	0	17	0	0	0	0
vssfru_141	2022-02-28	26-30	M	NTS	Run6	barcode76	vssfru_141	SAMN31768614	60	126	0.9	0.962	0.999	55561	BA.1.1	0	VOC-21NOV-01	confirmed	0	0	17	0	0	0	0
vssfru_142	2022-02-28	46-50	F	NTS	Run6	barcode81	vssfru_142	SAMN31768615	58	126	0.93	0.969	0.999	69391	BA.1.1	0	VOC-21NOV-01	confirmed	0	0	17	0	0	0	0
vssfru_143	2022-02-28	61-65	F	NTS	Run6	barcode85	vssfru_143	SAMN31768616	53	411	0.841	0.938	0.992	49121	BA.1	0	VOC-21NOV-01	probable	0	0	15	0	0	2	0								26530	26577
vssfru_144	2022-02-23	21-25	F	NTS	Run6	barcode87	vssfru_144	SAMN31768617	55	126	0.992	0.999	0.999	126295	BA.1	0	VOC-21NOV-01	confirmed	0	0	17	0	0	0	0
vssfru_145	2022-02-24	26-30	M	NTS	Run6	barcode88	vssfru_145	SAMN31768618	60	126	0.972	0.992	0.999	90211	BA.1.1	0	VOC-21NOV-01	confirmed	0	0	17	0	0	0	0
vssfru_146	2022-02-23	36-40	M	NTS	Run6	barcode93	vssfru_146	SAMN31768619	60	394	0.969	0.993	0.993	95351	BA.1.1	0	VOC-21NOV-01	confirmed	0	0	17	0	0	0	0
vssfru_147	2022-02-24	36-40	M	NTS	Run6	barcode95	vssfru_147	SAMN31768620	62	126	0.886	0.945	0.999	50766	BA.1.1	0	VOC-21NOV-01	confirmed	0	0	17	0	0	0	0
vssfru_148	2022-03-04	81-85	M	T	Run7	barcode08	vssfru_148	SAMN31768621	57	126	0.999	0.999	0.999	165249	BA.1.1	0	VOC-21NOV-01	confirmed	0	0	17	0	0	0	0
vssfru_149	2022-03-05	76-80	M	T	Run7	barcode17	vssfru_149	SAMN31768622	60	126	0.992	0.999	0.999	98747	BA.1.1	0	VOC-21NOV-01	confirmed	0	0	17	0	0	0	0
vssfru_150	2022-03-05	51-55	F	T	Run7	barcode18	vssfru_150	SAMN31768623	59	126	0.966	0.993	0.999	133653	BA.1.1	0	VOC-21NOV-01	confirmed	0	0	17	0	0	0	0
vssfru_151	2022-03-06	76-80	F	T	Run7	barcode22	vssfru_151	SAMN31768624	60	126	0.999	0.999	0.999	197129	BA.1.1	0	VOC-21NOV-01	confirmed	0	0	17	0	0	0	0
vssfru_152	2022-03-07	51-55	F	NTS	Run7	barcode28	vssfru_152	SAMN31768625	60	258	0.929	0.97	0.997	63095	BA.1.1	0	VOC-21NOV-01	confirmed	0	0	17	0	0	0	0
vssfru_153	2022-03-03	81-85	F	NTS	Run7	barcode32	vssfru_153	SAMN31768626	62	126	0.925	0.976	0.999	52145	BA.1.1	0	VOC-21NOV-01	confirmed	0	0	17	0	0	0	0
vssfru_154	2022-03-04	56-60	M	NTS	Run7	barcode34	vssfru_154	SAMN31768627	60	126	0.981	0.999	0.999	79682	BA.1.1	0	VOC-21NOV-01	confirmed	0	0	17	0	0	0	0
vssfru_155	2022-03-03	51-55	F	NTS	Run7	barcode44	vssfru_155	SAMN31768628	59	126	0.993	0.999	0.999	111359	BA.1.1	0	VOC-21NOV-01	confirmed	0	0	17	0	0	0	0
vssfru_156	2022-03-03	51-55	F	NTS	Run7	barcode46	vssfru_156	SAMN31768629	58	126	0.995	0.999	0.999	101911	BA.1.1	0	VOC-21NOV-01	confirmed	0	0	17	0	0	0	0
vssfru_157	2022-03-03	6-10	F	NTS	Run8	barcode52	vssfru_157	SAMN31768630	59	126	0.942	0.988	0.999	56648	BA.1.1	0	VOC-21NOV-01	confirmed	0	0	17	0	0	0	0
vssfru_158	2022-03-03	81-85	M	NTS	Run8	barcode73	vssfru_158	SAMN31768631	64	126	0.937	0.983	0.999	95490	BA.1.1	0	VOC-21NOV-01	confirmed	0	0	17	0	0	0	0
vssfru_159	2022-03-03	91-95	F	NTS	Run8	barcode78	vssfru_159	SAMN31768632	62	126	0.993	0.999	0.999	150232	BA.1.1	0	VOC-21NOV-01	confirmed	0	0	17	0	0	0	0
vssfru_160	2022-03-04	36-40	M	NTS	Run8	barcode86	vssfru_160	SAMN31768633	57	126	0.96	0.994	0.999	113919	BA.1	0	VOC-21NOV-01	confirmed	0	0	17	0	0	0	0
vssfru_161	2022-03-04	36-40	M	NTS	Run8	barcode87	vssfru_161	SAMN31768634	57	126	0.983	0.999	0.999	200582	BA.1	0	VOC-21NOV-01	confirmed	0	0	17	0	0	0	0
vssfru_162	2022-03-04	41-45	M	NTS	Run8	barcode88	vssfru_162	SAMN31768635	61	126	0.936	0.957	0.999	94519	BA.1.1	0	VOC-21NOV-01	confirmed	0	0	17	0	0	0	0
vssfru_163	2022-03-04	56-60	M	NTS	Run9	barcode04	vssfru_163	SAMN31768636	50	5478	0.373	0.631	0.846	14327	BA.1.1	0	VOC-21NOV-01	probable	0	0	11	0	0	6	0		5386			18163		22898	26530	26577	27259
vssfru_164	2022-03-04	71-75	M	NTS	Run9	barcode06	vssfru_164	SAMN31768637	59	126	0.999	0.999	0.999	155460	BA.1.1	0	VOC-21NOV-01	confirmed	0	0	17	0	0	0	0
vssfru_165	2022-03-05	36-40	F	NTS	Run9	barcode08	vssfru_165	SAMN31768638	60	126	0.989	0.999	0.999	118923	BA.1.1	0	VOC-21NOV-01	confirmed	0	0	17	0	0	0	0
vssfru_166	2022-03-05	51-55	M	NTS	Run9	barcode10	vssfru_166	SAMN31768639	58	126	0.97	0.999	0.999	90688	BA.1	0	VOC-21NOV-01	confirmed	0	0	17	0	0	0	0
vssfru_167	2022-03-05	76-80	M	NTS	Run9	barcode11	vssfru_167	SAMN31768640	55	1526	0.722	0.868	0.969	28831	BA.1.1	0	VOC-21NOV-01	probable	0	0	16	0	0	1	0							22898
vssfru_168	2022-03-04	86-90	M	NTS	Run9	barcode12	vssfru_168	SAMN31768641	53	5203	0.227	0.464	0.87	10641	BA.1.1	0	VOC-21NOV-01	probable	0	0	13	0	0	4	0					18163		22898	26530	26577
vssfru_169	2022-03-05	36-40	F	NTS	Run9	barcode14	vssfru_169	SAMN31768642	59	126	0.999	0.999	0.999	172807	BA.1	0	VOC-21NOV-01	confirmed	0	0	17	0	0	0	0
vssfru_170	2022-03-06	81-85	F	NTS	Run9	barcode23	vssfru_170	SAMN31768643	65	126	0.995	0.999	0.999	144546	BA.1.1	0	VOC-21NOV-01	confirmed	0	0	17	0	0	0	0
vssfru_171	2022-03-04	51-55	F	NTS	Run9	barcode33	vssfru_171	SAMN31768644	57	126	0.988	0.999	0.999	115912	BA.1.1	0	VOC-21NOV-01	confirmed	0	0	17	0	0	0	0
vssfru_172	2022-03-04	0-5	F	NTS	Run9	barcode34	vssfru_172	SAMN31768645	56	126	0.957	0.996	0.999	73614	BA.1.1		VOC-21NOV-01	confirmed	0	0	17	0	0	0	0
vssfru_173	2022-03-05	81-85	M	NTS	Run9	barcode35	vssfru_173	SAMN31768646	58	126	0.935	0.991	0.999	74406	BA.1.1	0	VOC-21NOV-01	confirmed	0	0	17	0	0	0	0
vssfru_174	2022-03-06	56-60	F	NTS	Run9	barcode39	vssfru_174	SAMN31768647	60	126	0.823	0.933	0.999	43140	BA.1.1	0	VOC-21NOV-01	confirmed	0	0	17	0	0	0	0
vssfru_175	2022-03-06	86-90	F	NTS	Run9	barcode42	vssfru_175	SAMN31768648	60	126	0.988	0.999	0.999	102593	BA.1.1	0	VOC-21NOV-01	confirmed	0	0	17	0	0	0	0
vssfru_176	2022-03-05	71-75	F	NTS	Run9	barcode44	vssfru_176	SAMN31768649	59	587	0.81	0.917	0.989	42979	BA.1.1	0	VOC-21NOV-01	confirmed	0	0	17	0	0	0	0
Negative3					Run3	barcode43					0	0	0	2	NA	NA	NA	NA
Positive3					Run3	barcode18			7	126	0.999	0.999	0.999	196881	B.1		unclassified	unclassified
VTM5_11_03					Run3	barcode07					0	0	0	2	NA	NA	NA	NA
VTM6_11_03					Run3	barcode31					0	0	0	4	NA	NA	NA	NA
Negative4					Run4	barcode92					0	0	0	0	NA	NA	NA	NA
Positive4					Run4	barcode67			7	126	0.975	0.998	0.999	70770	B.1		unclassified	unclassified
VTM7_11_03					Run4	barcode56					0	0	0	0	NA	NA	NA	NA
VTM8_11_03					Run4	barcode80					0	0	0	1	NA	NA	NA	NA
Negative5					Run5	barcode47					0	0	0	0	NA	NA	NA	NA
Positive5					Run5	barcode22			7	126	0.969	0.999	0.999	83300	B.1		unclassified	unclassified
VTM5_11_03					Run5	barcode11					0	0	0	0	NA	NA	NA	NA
VTM6_11_03					Run5	barcode35					0	0	0	0	NA	NA	NA	NA
Negative6					Run6	barcode96					0	0	0	1	NA	NA	NA	NA
Positive6					Run6	barcode71			7	126	0.958	0.999	0.999	64162	B.1		unclassified	unclassified
VTM7_11_03					Run6	barcode60					0	0	0	0	NA	NA	NA	NA
VTM8_11_03					Run6	barcode84					0	0	0	1	NA	NA	NA	NA
Negative7					Run7	barcode07					0	0	0	1	NA	NA	NA	NA
Positive7					Run7	barcode30			7	126	0.999	0.999	0.999	118440	B.1		unclassified	unclassified
VTM5_15_03					Run7	barcode19					0	0	0	1	NA	NA	NA	NA
VTM6_15_03					Run7	barcode43					0	0	0	1	NA	NA	NA	NA
Negative8					Run8	barcode55					0	0	0	0	NA	NA	NA	NA
Positive8					Run8	barcode79			7	126	0.995	0.999	0.999	135668	B.1		unclassified	unclassified
VTM7_15_03					Run8	barcode68					0	0	0	0	NA	NA	NA	NA
VTM8_15_03					Run8	barcode92					0	0	0	0	NA	NA	NA	NA
Negative9					Run9	barcode09					0	0	0	0	NA	NA	NA	NA
Positive9					Run9	barcode32			7	126	0.998	0.999	0.999	162092	B.1.		unclassified	unclassified
VTM1_16_03					Run9	barcode21					0	0	0	1	NA	NA	NA	NA
VTM2_16_03					Run9	barcode45					0	0	0	1	NA	NA	NA	NA
