## Supplementary material for "Analysis of the ARTIC V4 and V4.1 SARS-CoV-2 primers and their impact on the detection of Omicron BA.1 and BA.2 lineage defining mutations": Dataset3

### Sheet: Sheet1
	1NextClade analysis performed between 16/03/2022 - 22/03/2022
	2Rampart version v1.0.6
	3Pangolin version v3.1.20
	4aln2type analysis performed between 16/03/2022 - 22/03/2022
																			aln2type4
																			BA.2
									BA.2										mutation-			indel-		no-calls	no-calls-deletion	aln2type4
Sample ID	Collection Date	Age Range	Sex	Specimen Type	Run no.	Barcode	Sequence ID	Accession	Total SNP's1	Masked bases (N's)1	>200x %2	>100x %2	>20x %2	n Mapped Reads2	Lineage3	Conflict3	phe-label4	status4	ref-calls	mixed-calls	calls	ref-calls	calls			no-calls
vssfru_177	2022-02-21	56-60	F	NTS	Run3	barcode01	vssfru_177	SAMN31768650	63	820	0.908	0.971	0.984	82781	BA.2	0	VUI-22JAN-01	probable	0	0	17	0	0	3	0			9424						22679	22688
vssfru_178	2022-02-22	41-45	F	NTS	Run3	barcode05	vssfru_178	SAMN31768651	69	395	0.819	0.906	0.99	52365	BA.2	0	VUI-22JAN-01	confirmed	0	0	20	0	0	0	0
vssfru_179	2022-02-23	41-45	F	NTS	Run3	barcode14	vssfru_179	SAMN31768652	55	3696	0.67	0.783	0.906	28073	BA.2	0	VUI-22JAN-01	probable	0	0	16	0	0	4	0			9424						22679	22688	22775
vssfru_180	2022-02-23	26-30	F	NTS	Run3	barcode15	vssfru_180	SAMN31768653	55	2107	0.679	0.841	0.948	24772	BA.2	0	VUI-22JAN-01	probable	1	0	14	0	0	5	0						18163			22679	22688	22775	22786
vssfru_181	2022-02-23	51-55	F	NTS	Run3	barcode19	vssfru_181	SAMN31768654	65	426	0.973	0.985	0.992	161302	BA.2	0	VUI-22JAN-01	probable	0	0	18	0	0	2	0									22679	22688
vssfru_182	2022-02-23	56-60	F	NTS	Run3	barcode20	vssfru_182	SAMN31768655	69	127	0.992	0.994	0.999	206481	BA.2	0	VUI-22JAN-01	probable	0	0	19	0	0	1	0			9424
vssfru_183	2022-02-23	26-30	F	NTS	Run3	barcode27	vssfru_183	SAMN31768656	51	5752	0.595	0.743	0.848	25280	BA.2	0	VUI-22JAN-01	probable	0	0	12	0	0	8	0			9424			18163		22200	22679	22688	22775	22786	26577
vssfru_184	2022-02-24	41-45	M	NTS	Run3	barcode30	vssfru_184	SAMN31768657	70	127	0.975	0.993	0.999	142120	BA.2	0	VUI-22JAN-01	probable	0	0	19	0	0	1	0			9424
vssfru_185	2022-02-23	21-25	F	NTS	Run3	barcode32	vssfru_185	SAMN31768658	53	5513	0.725	0.804	0.864	43308	BA.2	0	VUI-22JAN-01	probable	0	0	13	0	0	7	0			9424				21618		22679	22688	22775	22786	26577
vssfru_186	2022-02-24	21-25	F	NTS	Run3	barcode33	vssfru_186	SAMN31768659	60	508	0.92	0.969	0.986	108332	BA.2	0	VUI-22JAN-01	probable	0	0	17	0	0	3	0			9424						22679	22688
vssfru_187	2022-02-23	26-30	F	NTS	Run3	barcode34	vssfru_187	SAMN31768660	63	688	0.904	0.941	0.986	69675	BA.2	0	VUI-22JAN-01	probable	0	0	18	0	0	2	0									22679	22688
vssfru_188	2022-02-24	56-60	M	NTS	Run3	barcode36	vssfru_188	SAMN31768661	49	6697	0.412	0.585	0.818	17388	BA.2	0	VUI-22JAN-01	probable	0	0	10	0	0	10	0	2790	4184	9424	9534				22200	22679	22688	22775	22786	26577
vssfru_189	2022-02-24	26-30	F	NTS	Run3	barcode38	vssfru_189	SAMN31768662	67	1158	0.873	0.937	0.979	72799	BA.2	0	VUI-22JAN-01	probable	0	0	19	0	0	1	0			9424
vssfru_190	2022-02-27	31-35	F	NTS	Run3	barcode39	vssfru_190	SAMN31768663	68	388	0.937	0.974	0.993	82415	BA.2	0	VUI-22JAN-01	probable	0	0	19	0	0	1	0			9424
vssfru_191	2022-02-24	86-90	M	NTS	Run3	barcode40	vssfru_191	SAMN31768664	68	126	0.999	0.999	0.999	268562	BA.2	0	VUI-22JAN-01	confirmed	0	0	20	0	0	0	0
vssfru_192	2022-02-26	66-70	F	NTS	Run3	barcode45	vssfru_192	SAMN31768665	69	388	0.977	0.992	0.993	142511	BA.2	0	VUI-22JAN-01	probable	0	0	19	0	0	1	0			9424
vssfru_193	2022-02-25	51-55	M	NTS	Run4	barcode49	vssfru_193	SAMN31768666	61	1265	0.727	0.861	0.969	34775	BA.2	0	VUI-22JAN-01	probable	0	0	16	0	0	4	0			9424						22679	22688			26577
vssfru_194	2022-02-26	91-95	F	NTS	Run4	barcode51	vssfru_194	SAMN31768667	62	971	0.799	0.908	0.978	44916	BA.2	0	VUI-22JAN-01	probable	0	0	16	0	0	4	0			9424						22679	22688			26577
vssfru_195	2022-02-25	36-40	F	NTS	Run4	barcode52	vssfru_195	SAMN31768668	67	126	0.956	0.989	0.999	58057	BA.2	0	VUI-22JAN-01	confirmed	0	0	20	0	0	0	0
vssfru_196	2022-02-25	61-65	M	NTS	Run4	barcode53	vssfru_196	SAMN31768669	69	126	0.983	0.989	0.999	95776	BA.2	0	VUI-22JAN-01	confirmed	0	0	20	0	0	0	0
vssfru_197	2022-02-25	86-90	F	NTS	Run4	barcode55	vssfru_197	SAMN31768670	63	427	0.861	0.93	0.992	47632	BA.2	0	VUI-22JAN-01	probable	0	0	18	0	0	2	0									22679	22688
vssfru_198	2022-02-25	91-95	F	NTS	Run4	barcode59	vssfru_198	SAMN31768671	70	387	0.989	0.993	0.994	157092	BA.2	0	VUI-22JAN-01	confirmed	0	0	20	0	0	0	0
vssfru_199	2022-02-26	31-35	F	NTS	Run4	barcode60	vssfru_199	SAMN31768672	70	387	0.961	0.982	0.993	79146	BA.2	0	VUI-22JAN-01	confirmed	0	0	20	0	0	0	0
vssfru_200	2022-02-24	46-50	F	NTS	Run4	barcode61	vssfru_200	SAMN31768673	68	387	0.961	0.982	0.993	79125	BA.2	0	VUI-22JAN-01	confirmed	0	0	20	0	0	0	0
vssfru_201	2022-02-26	56-60	F	NTS	Run4	barcode73	vssfru_201	SAMN31768674	63	1665	0.667	0.832	0.961	32981	BA.2	0	VUI-22JAN-01	probable	0	0	18	0	0	2	0									22679	22688
vssfru_202	2022-02-27	81-85	M	NTS	Run4	barcode76	vssfru_202	SAMN31768675	69	387	0.894	0.954	0.992	53854	BA.2	0	VUI-22JAN-01	confirmed	0	0	20	0	0	0	0
vssfru_203	2022-02-28	86-90	M	NTS	Run4	barcode77	vssfru_203	SAMN31768676	72	387	0.961	0.981	0.993	80994	BA.2	0	VUI-22JAN-01	confirmed	0	0	20	0	0	0	0
vssfru_204	2022-02-28	66-70	F	NTS	Run4	barcode78	vssfru_204	SAMN31768677	70	126	0.989	0.993	0.999	109346	BA.2	0	VUI-22JAN-01	confirmed	0	0	20	0	0	0	0
vssfru_205	2022-02-28	56-60	M	NTS	Run4	barcode79	vssfru_205	SAMN31768678	70	387	0.983	0.993	0.993	101794	BA.2	0	VUI-22JAN-01	confirmed	0	0	20	0	0	0	0
vssfru_206	2022-02-28	81-85	M	NTS	Run4	barcode81	vssfru_206	SAMN31768679	69	387	0.926	0.977	0.993	70395	BA.2	0	VUI-22JAN-01	confirmed	0	0	20	0	0	0	0
vssfru_207	2022-02-28	36-40	F	NTS	Run4	barcode87	vssfru_207	SAMN31768680	68	126	0.975	0.989	0.999	81391	BA.2	0	VUI-22JAN-01	confirmed	0	0	20	0	0	0	0
vssfru_208	2022-02-28	41-45	F	NTS	Run4	barcode88	vssfru_208	SAMN31768681	69	387	0.981	0.992	0.993	128371	BA.2	0	VUI-22JAN-01	confirmed	0	0	20	0	0	0	0
vssfru_209	2022-02-28	71-75	F	NTS	Run4	barcode90	vssfru_209	SAMN31768682	69	665	0.958	0.985	0.987	80374	BA.2	0	VUI-22JAN-01	confirmed	0	0	20	0	0	0	0
vssfru_210	2022-02-26	76-80	F	NTS	Run4	barcode93	vssfru_210	SAMN31768683	69	387	0.989	0.993	0.993	129562	BA.2	0	VUI-22JAN-01	confirmed	0	0	20	0	0	0	0
vssfru_211	2022-02-25	86-90	F	NTS	Run4	barcode94	vssfru_211	SAMN31768684	69	404	0.962	0.981	0.993	101869	BA.2	0	VUI-22JAN-01	confirmed	0	0	20	0	0	0	0
vssfru_212	2022-02-27	31-35	F	NTS	Run5	barcode01	vssfru_212	SAMN31768685	48	6813	0.326	0.562	0.82	12736	BA.2	0	VUI-22JAN-01	probable	0	0	11	0	0	9	0		4184	9424			18163		22200	22679	22688	22775	22786	26577
vssfru_213	2022-02-27	56-60	F	NTS	Run5	barcode02	vssfru_213	SAMN31768686	70	388	0.993	0.993	0.993	167394	BA.2	0	VUI-22JAN-01	confirmed	0	0	20	0	0	0	0
vssfru_214	2022-02-27	21-25	M	NTS	Run5	barcode03	vssfru_214	SAMN31768687	71	126	0.889	0.94	0.998	74346	BA.2	0	VUI-22JAN-01	confirmed	0	0	20	0	0	0	0
vssfru_215	2022-02-27	61-65	F	NTS	Run5	barcode04	vssfru_215	SAMN31768688	57	2369	0.602	0.767	0.944	23301	BA.2	0	VUI-22JAN-01	probable	0	0	15	0	0	5	0									22679	22688	22775	22786	26577
vssfru_216	2022-02-27	46-50	M	NTS	Run5	barcode05	vssfru_216	SAMN31768689	71	387	0.951	0.982	0.993	69109	BA.2	0	VUI-22JAN-01	confirmed	0	0	20	0	0	0	0
vssfru_217	2022-02-25	6-10	F	NTS	Run5	barcode07	vssfru_217	SAMN31768690	72	626	0.924	0.963	0.987	77077	BA.2	0	VUI-22JAN-01	confirmed	0	0	20	0	0	0	0
vssfru_218	2022-02-25	41-45	F	NTS	Run5	barcode10	vssfru_218	SAMN31768691	59	2758	0.666	0.845	0.933	31796	BA.2	0	VUI-22JAN-01	probable	0	0	15	0	0	5	0	2790					18163			22679	22688			26577
vssfru_219	2022-02-25	26-30	M	NTS	Run5	barcode18	vssfru_219	SAMN31768692	66	387	0.955	0.989	0.993	82348	BA.2	0	VUI-22JAN-01	confirmed	0	0	20	0	0	0	0
vssfru_220	2022-02-25	46-50	F	NTS	Run5	barcode19	vssfru_220	SAMN31768693	68	126	0.758	0.883	0.998	34972	BA.2	0	VUI-22JAN-01	confirmed	0	0	20	0	0	0	0
vssfru_221	2022-02-25	21-25	M	NTS	Run5	barcode23	vssfru_221	SAMN31768694	66	629	0.723	0.875	0.987	34102	BA.2	0	VUI-22JAN-01	probable	0	0	19	0	0	1	0			9424
vssfru_222	2022-02-25	71-75	M	NTS	Run5	barcode24	vssfru_222	SAMN31768695	48	6626	0.498	0.639	0.811	20961	BA.2	0	VUI-22JAN-01	probable	0	0	12	0	0	8	0			9424		9866	18163			22679	22688	22775	22786	26577
vssfru_223	2022-02-25	41-45	F	NTS	Run5	barcode28	vssfru_223	SAMN31768696	52	6631	0.185	0.458	0.827	8496	BA.2	0	VUI-22JAN-01	probable	0	0	12	0	0	8	0	2790	4184				18163			22679	22688	22775	22786	26577
vssfru_224	2022-02-25	11-15	F	NTS	Run5	barcode30	vssfru_224	SAMN31768697	71	387	0.847	0.927	0.992	53232	BA.2	0	VUI-22JAN-01	confirmed	0	0	20	0	0	0	0
vssfru_225	2022-02-27	11-15	M	NTS	Run5	barcode31	vssfru_225	SAMN31768698	65	426	0.97	0.986	0.989	84914	BA.2	0	VUI-22JAN-01	probable	0	0	18	0	0	2	0									22679	22688
vssfru_226	2022-02-25	51-55	F	NTS	Run5	barcode34	vssfru_226	SAMN31768699	72	387	0.766	0.938	0.993	32896	BA.2	0	VUI-22JAN-01	confirmed	0	0	20	0	0	0	0
vssfru_227	2022-02-25	46-50	F	NTS	Run5	barcode36	vssfru_227	SAMN31768700	72	387	0.846	0.933	0.992	42795	BA.2	0	VUI-22JAN-01	confirmed	0	0	20	0	0	0	0
vssfru_228	2022-02-25	86-90	F	NTS	Run5	barcode38	vssfru_228	SAMN31768701	70	897	0.71	0.866	0.973	31114	BA.2	0	VUI-22JAN-01	confirmed	0	0	20	0	0	0	0
vssfru_229	2022-02-25	71-75	M	NTS	Run5	barcode40	vssfru_229	SAMN31768702	73	387	0.989	0.993	0.994	125447	BA.2	0	VUI-22JAN-01	confirmed	0	0	20	0	0	0	0
vssfru_230	2022-02-25	91-95	M	NTS	Run5	barcode41	vssfru_230	SAMN31768703	69	387	0.899	0.969	0.993	52670	BA.2	0	VUI-22JAN-01	confirmed	0	0	20	0	0	0	0
vssfru_231	2022-03-01	71-75	F	NTS	Run5	barcode45	vssfru_231	SAMN31768704	68	387	0.968	0.993	0.993	87097	BA.2	0	VUI-22JAN-01	confirmed	0	0	20	0	0	0	0
vssfru_232	2022-02-28	41-45	F	NTS	Run6	barcode52	vssfru_232	SAMN31768705	73	387	0.908	0.967	0.993	51136	BA.2	0	VUI-22JAN-01	confirmed	0	0	20	0	0	0	0
vssfru_233	2022-02-28	6-10	M	NTS	Run6	barcode53	vssfru_233	SAMN31768706	57	3222	0.538	0.719	0.925	20999	BA.2	0	VUI-22JAN-01	probable	1	0	15	0	0	4	0			9424			18163						22786	26577
vssfru_234	2022-02-28	76-80	F	NTS	Run6	barcode54	vssfru_234	SAMN31768707	68	387	0.966	0.986	0.993	80318	BA.2	0	VUI-22JAN-01	confirmed	0	0	20	0	0	0	0
vssfru_235	2022-02-28	71-75	M	NTS	Run6	barcode56	vssfru_235	SAMN31768708	67	426	0.979	0.986	0.992	107505	BA.2	0	VUI-22JAN-01	probable	0	0	18	0	0	2	0									22679	22688
vssfru_236	2022-02-28	51-55	F	NTS	Run6	barcode59	vssfru_236	SAMN31768709	65	893	0.845	0.921	0.982	56077	BA.2	0	VUI-22JAN-01	probable	0	0	19	0	0	1	0			9424
vssfru_237	2022-02-28	51-55	F	NTS	Run6	barcode61	vssfru_237	SAMN31768710	70	387	0.803	0.937	0.993	33639	BA.2	0	VUI-22JAN-01	confirmed	0	0	20	0	0	0	0
vssfru_238	2022-02-27	0-5	F	T	Run6	barcode63	vssfru_238	SAMN31768711	69	387	0.98	0.993	0.993	98495	BA.2	0	VUI-22JAN-01	confirmed	0	0	20	0	0	0	0
vssfru_239	2022-02-28	21-25	F	NTS	Run6	barcode75	vssfru_239	SAMN31768712	64	1651	0.668	0.847	0.961	27833	BA.2	0	VUI-22JAN-01	probable	0	0	18	0	0	2	0			9424										26577
vssfru_240	2022-02-27	51-55	F	NTS	Run6	barcode78	vssfru_240	SAMN31768713	59	4881	0.489	0.675	0.873	21722	BA.2	0	VUI-22JAN-01	probable	0	0	16	0	0	4	0		4184	9424			18163						22786
vssfru_241	2022-02-28	21-25	M	NTS	Run6	barcode79	vssfru_241	SAMN31768714	67	388	0.921	0.973	0.992	69456	BA.2	0	VUI-22JAN-01	probable	0	0	19	0	0	1	0			9424
vssfru_242	2022-02-28	51-55	F	NTS	Run6	barcode80	vssfru_242	SAMN31768715	66	387	0.824	0.932	0.993	43904	BA.2	0	VUI-22JAN-01	probable	1	0	19	0	0	0	0
vssfru_243	2022-02-28	16-20	U	NTS	Run6	barcode82	vssfru_243	SAMN31768716	64	643	0.804	0.9	0.987	40194	BA.2	0	VUI-22JAN-01	confirmed	0	0	20	0	0	0	0
vssfru_244	2022-02-25	41-45	M	NTS	Run6	barcode86	vssfru_244	SAMN31768717	68	620	0.947	0.988	0.989	68246	BA.2	0	VUI-22JAN-01	confirmed	0	0	20	0	0	0	0
vssfru_245	2022-02-24	86-90	M	NTS	Run6	barcode89	vssfru_245	SAMN31768718	67	387	0.978	0.993	0.994	124342	BA.2	0	VUI-22JAN-01	probable	1	0	19	0	0	0	0
vssfru_246	2022-02-24	51-55	F	NTS	Run6	barcode91	vssfru_246	SAMN31768719	55	5716	0.381	0.582	0.839	14401	BA.2	0	VUI-22JAN-01	probable	0	0	14	0	0	6	0		4184	9424			18163			22679	22688			26577
vssfru_247	2022-02-24	76-80	F	NTS	Run6	barcode92	vssfru_247	SAMN31768720	68	388	0.974	0.993	0.993	110951	BA.2	0	VUI-22JAN-01	probable	0	0	19	0	0	1	0			9424
vssfru_248	2022-02-24	66-70	F	NTS	Run6	barcode94	vssfru_248	SAMN31768721	70	387	0.993	0.993	0.994	194118	BA.2	0	VUI-22JAN-01	confirmed	0	0	20	0	0	0	0
vssfru_249	2022-03-03	21-25	M	NTS	Run7	barcode01	vssfru_249	SAMN31768722	71	387	0.95	0.974	0.989	101848	BA.2	0	VUI-22JAN-01	probable	0	0	17	0	0	3	0			9424						22679	22688
vssfru_250	2022-03-06	21-25	M	NTS	Run7	barcode02	vssfru_250	SAMN31768723	70	387	0.986	0.993	0.993	120705	BA.2	0	VUI-22JAN-01	confirmed	0	0	20	0	0	0	0
vssfru_251	2022-03-06	61-65	M	NTS	Run7	barcode03	vssfru_251	SAMN31768724	54	5785	0.969	0.986	0.994	85648	BA.2	0	VUI-22JAN-01	probable	1	0	19	0	0	0	0
vssfru_252	2022-03-05	0-5	M	NTS	Run7	barcode04	vssfru_252	SAMN31768725	64	687	0.235	0.54	0.846	10791	BA.2	0	VUI-22JAN-01	probable	0	0	14	0	0	6	0						18163			22679	22688	22775	22786	26577
vssfru_253	2022-03-05	31-35	F	NTS	Run7	barcode05	vssfru_253	SAMN31768726	62	687	0.977	0.985	0.986	107140	BA.2	0	VUI-22JAN-01	probable	0	0	18	0	0	2	0									22679	22688
vssfru_254	2022-03-05	36-40	F	NTS	Run7	barcode06	vssfru_254	SAMN31768727	62	688	0.867	0.937	0.986	62597	BA.2	0	VUI-22JAN-01	probable	0	0	18	0	0	2	0									22679	22688
vssfru_255	2022-03-04	81-85	F	T	Run7	barcode09	vssfru_255	SAMN31768728	65	687	0.986	0.986	0.986	145890	BA.2	0	VUI-22JAN-01	probable	0	0	18	0	0	2	0									22679	22688
vssfru_256	2022-03-05	81-85	M	T	Run7	barcode10	vssfru_256	SAMN31768729	68	687	0.986	0.986	0.987	83984	BA.2	0	VUI-22JAN-01	probable	0	0	18	0	0	2	0									22679	22688
vssfru_257	2022-03-04	61-65	F	T	Run7	barcode11	vssfru_257	SAMN31768730	68	388	0.988	0.993	0.993	126684	BA.2	0	VUI-22JAN-01	probable	0	0	19	0	0	1	0			9424
vssfru_258	2022-03-04	61-65	F	T	Run7	barcode12	vssfru_258	SAMN31768731	63	688	0.93	0.959	0.985	71174	BA.2	0	VUI-22JAN-01	probable	0	0	17	0	0	3	0			9424						22679	22688
vssfru_259	2022-03-04	26-30	F	T	Run7	barcode13	vssfru_259	SAMN31768732	70	388	0.892	0.927	0.992	58694	BA.2	0	VUI-22JAN-01	probable	0	0	19	0	0	1	0			9424
vssfru_260	2022-03-04	86-90	F	T	Run7	barcode14	vssfru_260	SAMN31768733	68	388	0.989	0.993	0.993	122897	BA.2	0	VUI-22JAN-01	probable	0	0	19	0	0	1	0			9424
vssfru_261	2022-03-04	91-95	F	T	Run7	barcode15	vssfru_261	SAMN31768734	67	389	0.945	0.985	0.993	76582	BA.2	0	VUI-22JAN-01	probable	1	0	19	0	0	0	0
vssfru_262	2022-03-05	61-65	F	T	Run7	barcode16	vssfru_262	SAMN31768735	71	387	0.985	0.99	0.994	102977	BA.2	0	VUI-22JAN-01	confirmed	0	0	20	0	0	0	0
vssfru_263	2022-03-05	16-20	F	T	Run7	barcode21	vssfru_263	SAMN31768736	64	687	0.986	0.986	0.99	173934	BA.2	0	VUI-22JAN-01	probable	0	0	18	0	0	2	0									22679	22688
vssfru_264	2022-03-04	96-100	F	T	Run7	barcode23	vssfru_264	SAMN31768737	67	629	0.843	0.924	0.988	44678	BA.2	0	VUI-22JAN-01	confirmed	0	0	20	0	0	0	0
vssfru_265	2022-03-06	26-30	F	NTS	Run7	barcode24	vssfru_265	SAMN31768738	67	387	0.986	0.993	0.993	108911	BA.2	0	VUI-22JAN-01	confirmed	0	0	20	0	0	0	0
vssfru_266	2022-03-05	71-75	M	NTS	Run7	barcode25	vssfru_266	SAMN31768739	66	388	0.992	0.993	0.993	104006	BA.2	0	VUI-22JAN-01	probable	0	0	19	0	0	1	0			9424
vssfru_267	2022-03-06	81-85	F	NTS	Run7	barcode26	vssfru_267	SAMN31768740	69	693	0.949	0.984	0.985	82088	BA.2	0	VUI-22JAN-01	probable	0	0	19	0	0	1	0	2790
vssfru_268	2022-03-06	51-55	F	NTS	Run7	barcode27	vssfru_268	SAMN31768741	68	693	0.906	0.968	0.986	50603	BA.2	0	VUI-22JAN-01	probable	0	0	19	0	0	1	0	2790
vssfru_269	2022-03-03	81-85	F	NTS	Run7	barcode29	vssfru_269	SAMN31768742	52	2990	0.597	0.816	0.924	21077	BA.2	0	VUI-22JAN-01	probable	0	0	14	0	0	6	0						18163			22679	22688	22775	22786	26577
vssfru_270	2022-03-02	76-80	M	NTS	Run7	barcode31	vssfru_270	SAMN31768743	68	388	0.976	0.993	0.993	80996	BA.2	0	VUI-22JAN-01	probable	0	0	19	0	0	1	0			9424
vssfru_271	2022-03-03	56-60	M	NTS	Run7	barcode33	vssfru_271	SAMN31768744	66	387	0.993	0.993	0.993	129940	BA.2	0	VUI-22JAN-01	confirmed	0	0	20	0	0	0	0
vssfru_272	2022-03-04	91-95	M	NTS	Run7	barcode35	vssfru_272	SAMN31768745	62	427	0.986	0.986	0.995	129505	BA.2	0	VUI-22JAN-01	probable	0	0	17	0	0	3	0			9424						22679	22688
vssfru_273	2022-03-04	31-35	F	NTS	Run7	barcode36	vssfru_273	SAMN31768746	70	389	0.985	0.992	0.993	138976	BA.2	0	VUI-22JAN-01	confirmed	0	0	20	0	0	0	0
vssfru_274	2022-03-04	76-80	M	NTS	Run7	barcode37	vssfru_274	SAMN31768747	67	388	0.986	0.993	0.993	121256	BA.2	0	VUI-22JAN-01	probable	0	0	19	0	0	1	0			9424
vssfru_275	2022-03-05	36-40	F	NTS	Run7	barcode38	vssfru_275	SAMN31768748	69	387	0.985	0.993	0.993	126650	BA.2	0	VUI-22JAN-01	confirmed	0	0	20	0	0	0	0
vssfru_276	2022-03-05	11-15	F	NTS	Run7	barcode39	vssfru_276	SAMN31768749	72	387	0.984	0.986	0.993	139705	BA.2	0	VUI-22JAN-01	confirmed	0	0	20	0	0	0	0
vssfru_277	2022-03-03	76-80	F	NTS	Run7	barcode41	vssfru_277	SAMN31768750	70	387	0.985	0.993	0.993	88698	BA.2	0	VUI-22JAN-01	confirmed	0	0	20	0	0	0	0
vssfru_278	2022-03-03	31-35	M	NTS	Run7	barcode45	vssfru_278	SAMN31768751	69	387	0.874	0.952	0.992	43990	BA.2	0	VUI-22JAN-01	confirmed	0	0	20	0	0	0	0
vssfru_279	2022-03-03	76-80	M	NTS	Run7	barcode47	vssfru_279	SAMN31768752	61	1148	0.812	0.902	0.974	40594	BA.2	0	VUI-22JAN-01	probable	0	0	18	0	0	2	0									22679	22688
vssfru_280	2022-03-02	36-40	M	NTS	Run7	barcode48	vssfru_280	SAMN31768753	68	388	0.946	0.985	0.993	73035	BA.2	0	VUI-22JAN-01	probable	0	0	19	0	0	1	0			9424
vssfru_281	2022-03-03	81-85	M	NTS	Run8	barcode49	vssfru_281	SAMN31768754	63	687	0.984	0.986	0.986	66479	BA.2	0	VUI-22JAN-01	probable	0	0	18	0	0	2	0									22679	22688
vssfru_282	2022-03-03	71-75	F	NTS	Run8	barcode50	vssfru_282	SAMN31768755	53	2879	0.285	0.631	0.924	12649	BA.2	0	VUI-22JAN-01	probable	0	0	14	0	0	6	0						18163			22679	22688	22775	22786	26577
vssfru_283	2022-03-02	81-85	F	NTS	Run8	barcode51	vssfru_283	SAMN31768756	70	387	0.984	0.993	0.994	118518	BA.2	0	VUI-22JAN-01	confirmed	0	0	20	0	0	0	0
vssfru_284	2022-03-03	36-40	F	NTS	Run8	barcode53	vssfru_284	SAMN31768757	70	387	0.976	0.993	0.996	116858	BA.2	0	VUI-22JAN-01	confirmed	0	0	20	0	0	0	0
vssfru_285	2022-03-03	31-35	M	NTS	Run8	barcode54	vssfru_285	SAMN31768758	70	126	0.912	0.982	0.999	47662	BA.2	0	VUI-22JAN-01	confirmed	0	0	20	0	0	0	0
vssfru_286	2022-03-02	81-85	M	NTS	Run8	barcode56	vssfru_286	SAMN31768759	70	387	0.968	0.988	0.993	83233	BA.2	0	VUI-22JAN-01	confirmed	0	0	20	0	0	0	0
vssfru_287	2022-03-03	41-45	M	NTS	Run8	barcode57	vssfru_287	SAMN31768760	70	128	0.979	0.993	0.999	78612	BA.2	0	VUI-22JAN-01	confirmed	0	0	20	0	0	0	0
vssfru_288	2022-03-02	76-80	M	NTS	Run8	barcode58	vssfru_288	SAMN31768761	70	389	0.782	0.903	0.992	31918	BA.2	0	VUI-22JAN-01	confirmed	0	0	20	0	0	0	0
vssfru_289	2022-03-02	81-85	F	NTS	Run8	barcode59	vssfru_289	SAMN31768762	69	126	0.993	0.993	0.999	271182	BA.2	0	VUI-22JAN-01	confirmed	0	0	20	0	0	0	0
vssfru_290	2022-03-02	86-90	M	NTS	Run8	barcode61	vssfru_290	SAMN31768763	69	126	0.989	0.993	0.999	193763	BA.2	0	VUI-22JAN-01	confirmed	0	0	20	0	0	0	0
vssfru_291	2022-03-02	81-85	F	NTS	Run8	barcode62	vssfru_291	SAMN31768764	67	895	0.841	0.92	0.977	61690	BA.2	0	VUI-22JAN-01	confirmed	0	0	20	0	0	0	0
vssfru_292	2022-03-02	91-95	M	NTS	Run8	barcode63	vssfru_292	SAMN31768765	61	3810	0.564	0.727	0.908	23611	BA.2	0	VUI-22JAN-01	probable	0	0	17	0	0	3	0						18163						22786	26577
vssfru_293	2022-03-02	96-100	F	NTS	Run8	barcode64	vssfru_293	SAMN31768766	69	387	0.985	0.993	0.993	134941	BA.2	0	VUI-22JAN-01	confirmed	0	0	20	0	0	0	0
vssfru_294	2022-03-03	81-85	F	NTS	Run8	barcode65	vssfru_294	SAMN31768767	70	126	0.993	0.993	0.999	188271	BA.2	0	VUI-22JAN-01	confirmed	0	0	20	0	0	0	0
vssfru_295	2022-03-04	36-40	F	NTS	Run8	barcode66	vssfru_295	SAMN31768768	66	388	0.989	0.993	0.993	165311	BA.2	0	VUI-22JAN-01	confirmed	0	0	20	0	0	0	0
vssfru_296	2022-03-04	36-40	F	NTS	Run8	barcode67	vssfru_296	SAMN31768769	68	387	0.989	0.993	0.994	195987	BA.2	0	VUI-22JAN-01	confirmed	0	0	20	0	0	0	0
vssfru_297	2022-03-03	106-110	F	NTS	Run8	barcode69	vssfru_297	SAMN31768770	65	1116	0.788	0.885	0.976	44493	BA.2	0	VUI-22JAN-01	probable	0	1	19	0	0	0	0
vssfru_298	2022-03-03	96-100	F	NTS	Run8	barcode71	vssfru_298	SAMN31768771	67	126	0.989	0.993	0.999	158375	BA.2	0	VUI-22JAN-01	probable	0	1	19	0	0	0	0
vssfru_299	2022-03-03	81-85	F	NTS	Run8	barcode72	vssfru_299	SAMN31768772	60	2332	0.687	0.835	0.946	33905	BA.2	0	VUI-22JAN-01	probable	0	1	17	0	0	2	0			9424									22786
vssfru_300	2022-03-03	86-90	F	NTS	Run8	barcode74	vssfru_300	SAMN31768773	67	195	0.989	0.993	0.996	181544	BA.2	0	VUI-22JAN-01	probable	0	1	19	0	0	0	0
vssfru_301	2022-03-03	91-95	F	NTS	Run8	barcode75	vssfru_301	SAMN31768774	67	126	0.993	0.993	0.999	224670	BA.2	0	VUI-22JAN-01	probable	0	1	19	0	0	0	0
vssfru_302	2022-03-03	86-90	F	NTS	Run8	barcode76	vssfru_302	SAMN31768775	61	1331	0.767	0.859	0.963	40980	BA.2	0	VUI-22JAN-01	probable	0	1	18	0	0	1	0												22786	-
vssfru_303	2022-03-03	91-95	F	NTS	Run8	barcode77	vssfru_303	SAMN31768776	67	126	0.989	0.993	0.999	157623	BA.2	0	VUI-22JAN-01	probable	0	1	19	0	0	0	0
vssfru_304	2022-03-03	86-90	F	NTS	Run8	barcode80	vssfru_304	SAMN31768777	61	2340	0.738	0.843	0.946	38621	BA.2	0	VUI-22JAN-01	probable	0	1	17	0	0	2	0						18163						22786
vssfru_305	2022-03-03	86-90	F	NTS	Run8	barcode81	vssfru_305	SAMN31768778	67	387	0.921	0.969	0.993	82399	BA.2	0	VUI-22JAN-01	probable	0	1	19	0	0	0	0
vssfru_306	2022-03-03	86-90	F	NTS	Run8	barcode82	vssfru_306	SAMN31768779	67	387	0.993	0.993	0.994	237712	BA.2	0	VUI-22JAN-01	probable	0	1	19	0	0	0	0
vssfru_307	2022-03-04	66-70	F	NTS	Run8	barcode83	vssfru_307	SAMN31768780	63	687	0.986	0.986	0.993	326219	BA.2	0	VUI-22JAN-01	probable	0	0	18	0	0	2	0									22679	22688
vssfru_308	2022-03-04	81-85	M	NTS	Run8	barcode84	vssfru_308	SAMN31768781	58	2192	0.626	0.82	0.946	27558	BA.2	0	VUI-22JAN-01	probable	0	0	16	0	0	4	0			9424						22679	22688			26577
vssfru_309	2022-03-04	61-65	F	NTS	Run8	barcode85	vssfru_309	SAMN31768782	62	687	0.959	0.978	0.986	122499	BA.2	0	VUI-22JAN-01	probable	0	0	18	0	0	2	0									22679	22688
vssfru_310	2022-03-03	81-85	M	NTS	Run8	barcode89	vssfru_310	SAMN31768783	70	387	0.989	0.993	0.993	153508	BA.2	0	VUI-22JAN-01	confirmed	0	0	20	0	0	0	0
vssfru_311	2022-03-03	71-75	M	NTS	Run8	barcode90	vssfru_311	SAMN31768784	70	387	0.958	0.992	0.993	110147	BA.2	0	VUI-22JAN-01	confirmed	0	0	20	0	0	0	0
vssfru_312	2022-03-03	86-90	F	NTS	Run8	barcode91	vssfru_312	SAMN31768785	70	126	0.992	0.993	0.999	225745	BA.2	0	VUI-22JAN-01	confirmed	0	0	20	0	0	0	0
vssfru_313	2022-03-03	66-70	F	NTS	Run8	barcode93	vssfru_313	SAMN31768786	70	126	0.993	0.993	0.999	197922	BA.2	0	VUI-22JAN-01	confirmed	0	0	20	0	0	0	0
vssfru_314	2022-03-03	56-60	M	NTS	Run8	barcode94	vssfru_314	SAMN31768787	70	387	0.989	0.993	0.993	164675	BA.2	0	VUI-22JAN-01	confirmed	0	0	20	0	0	0	0
vssfru_315	2022-03-04	56-60	M	NTS	Run8	barcode95	vssfru_315	SAMN31768788	69	387	0.989	0.993	0.999	158964	BA.2	0	VUI-22JAN-01	confirmed	0	0	20	0	0	0	0
vssfru_316	2022-03-03	66-70	F	NTS	Run8	barcode96	vssfru_316	SAMN31768789	70	387	0.963	0.986	0.993	123141	BA.2	0	VUI-22JAN-01	confirmed	0	0	20	0	0	0	0
vssfru_317	2022-03-03	71-75	F	NTS	Run9	barcode01	vssfru_317	SAMN31768790	70	126	0.993	0.993	0.999	149980	BA.2	0	VUI-22JAN-01	confirmed	0	0	20	0	0	0	0
vssfru_318	2022-03-03	76-80	M	NTS	Run9	barcode02	vssfru_318	SAMN31768791	71	387	0.885	0.93	0.992	67404	BA.2	0	VUI-22JAN-01	confirmed	0	0	20	0	0	0	0
vssfru_319	2022-03-04	46-50	F	NTS	Run9	barcode03	vssfru_319	SAMN31768792	71	387	0.981	0.993	0.994	95109	BA.2	0	VUI-22JAN-01	confirmed	0	0	20	0	0	0	0
vssfru_320	2022-03-04	81-85	F	NTS	Run9	barcode05	vssfru_320	SAMN31768793	68	126	0.986	0.995	0.999	148773	BA.2	0	VUI-22JAN-01	confirmed	0	0	20	0	0	0	0
vssfru_321	2022-03-07	0-5	M	NTS	Run9	barcode07	vssfru_321	SAMN31768794	69	387	0.993	0.993	0.995	157508	BA.2	0	VUI-22JAN-01	confirmed	0	0	20	0	0	0	0
vssfru_322	2022-03-05	31-35	F	NTS	Run9	barcode13	vssfru_322	SAMN31768795	69	387	0.867	0.928	0.993	50777	BA.2	0	VUI-22JAN-01	confirmed	0	0	20	0	0	0	0
vssfru_323	2022-03-05	81-85	M	NTS	Run9	barcode15	vssfru_323	SAMN31768796	70	126	0.989	0.993	0.999	144487	BA.2	0	VUI-22JAN-01	confirmed	0	0	20	0	0	0	0
vssfru_324	2022-03-05	11-15	M	NTS	Run9	barcode16	vssfru_324	SAMN31768797	71	387	0.845	0.912	0.993	38701	BA.2	0	VUI-22JAN-01	confirmed	0	0	20	0	0	0	0
vssfru_325	2022-03-05	76-80	F	NTS	Run9	barcode17	vssfru_325	SAMN31768798	70	389	0.989	0.993	0.993	145262	BA.2	0	VUI-22JAN-01	confirmed	0	0	20	0	0	0	0
vssfru_326	2022-03-04	51-55	F	NTS	Run9	barcode18	vssfru_326	SAMN31768799	69	126	0.977	0.999	0.999	107887	BA.2	0	VUI-22JAN-01	confirmed	0	0	20	0	0	0	0
vssfru_327	2022-03-05	86-90	M	NTS	Run9	barcode19	vssfru_327	SAMN31768800	63	687	0.982	0.986	0.989	121686	BA.2	0	VUI-22JAN-01	probable	0	0	18	0	0	2	0									22679	22688
vssfru_328	2022-03-06	71-75	M	NTS	Run9	barcode20	vssfru_328	SAMN31768801	69	126	0.937	0.988	0.999	81457	BA.2	0	VUI-22JAN-01	confirmed	0	0	20	0	0	0	0
vssfru_329	2022-03-06	66-70	F	NTS	Run9	barcode22	vssfru_329	SAMN31768802	67	126	0.989	0.999	0.999	133085	BA.2	0	VUI-22JAN-01	confirmed	0	0	20	0	0	0	0
vssfru_330	2022-03-06	66-70	M	NTS	Run9	barcode24	vssfru_330	SAMN31768803	67	687	0.973	0.982	0.986	114173	BA.2	0	VUI-22JAN-01	probable	0	0	18	0	0	2	0									22679	22688
vssfru_331	2022-03-06	26-30	M	NTS	Run9	barcode26	vssfru_331	SAMN31768804	69	387	0.964	0.993	0.993	94832	BA.2	0	VUI-22JAN-01	confirmed	0	0	20	0	0	0	0
vssfru_332	2022-03-05	51-55	M	NTS	Run9	barcode27	vssfru_332	SAMN31768805	70	387	0.962	0.983	0.993	81569	BA.2	0	VUI-22JAN-01	confirmed	0	0	20	0	0	0	0
vssfru_333	2022-03-04	61-65	F	NTS	Run9	barcode29	vssfru_333	SAMN31768806	61	927	0.819	0.904	0.98	51228	BA.2	0	VUI-22JAN-01	probable	0	0	18	0	0	2	0									22679	22688
vssfru_334	2022-03-06	6-10	F	NTS	Run9	barcode30	vssfru_334	SAMN31768807	70	387	0.922	0.985	0.993	80449	BA.2	0	VUI-22JAN-01	confirmed	0	0	20	0	0	0	0
vssfru_335	2022-03-07	61-65	M	NTS	Run9	barcode31	vssfru_335	SAMN31768808	69	387	0.989	0.993	0.994	128481	BA.2	0	VUI-22JAN-01	probable	1	0	19	0	0	0	0
vssfru_336	2022-03-06	41-45	F	NTS	Run9	barcode36	vssfru_336	SAMN31768809	66	126	0.989	0.993	0.999	114518	BA.2		VUI-22JAN-01	confirmed	0	0	20	0	0	0	0
vssfru_337	2022-03-06	46-50	M	NTS	Run9	barcode37	vssfru_337	SAMN31768810	65	388	0.937	0.983	0.994	65196	BA.2	0	VUI-22JAN-01	probable	0	0	19	0	0	1	0			9424
vssfru_338	2022-03-06	21-25	M	NTS	Run9	barcode38	vssfru_338	SAMN31768811	71	126	0.983	0.993	0.999	141751	BA.2	0	VUI-22JAN-01	confirmed	0	0	20	0	0	0	0
vssfru_339	2022-03-05	61-65	M	NTS	Run9	barcode40	vssfru_339	SAMN31768812	68	126	0.975	0.993	0.999	133959	BA.2	0	VUI-22JAN-01	confirmed	0	0	20	0	0	0	0
vssfru_340	2022-03-06	11-15	M	NTS	Run9	barcode41	vssfru_340	SAMN31768813	68	387	0.934	0.974	0.993	70863	BA.2	0	VUI-22JAN-01	confirmed	0	0	20	0	0	0	0
vssfru_341	2022-03-06	0-5	M	T	Run9	barcode43	vssfru_341	SAMN31768814	66	426	0.973	0.986	0.988	122100	BA.2	0	VUI-22JAN-01	probable	0	0	18	0	0	2	0									22679	22688
vssfru_342	2022-03-06	86-90	F	NTS	Run9	barcode46	vssfru_342	SAMN31768815	70	126	0.989	0.993	0.999	135273	BA.2	0	VUI-22JAN-01	confirmed	0	0	20	0	0	0	0
vssfru_343	2022-03-06	51-55	F	NTS	Run9	barcode47	vssfru_343	SAMN31768816	64	426	0.951	0.986	0.992	95188	BA.2	0	VUI-22JAN-01	probable	0	0	18	0	0	2	0									22679	22688
vssfru_344	2022-03-06	81-85	F	NTS	Run9	barcode48	vssfru_344	SAMN31768817	66	387	0.974	0.993	0.995	116967	BA.2	0	VUI-22JAN-01	confirmed	0	0	20	0	0	0	0
Negative3					Run3	barcode43					0	0	0	2	NA	NA	NA	NA
Positive3					Run3	barcode18			7	126	0.999	0.999	0.999	196881	B.1		unclassified	unclassified
VTM5_11_03					Run3	barcode07					0	0	0	2	NA	NA	NA	NA
VTM6_11_03					Run3	barcode31					0	0	0	4	NA	NA	NA	NA
Negative4					Run4	barcode92					0	0	0	0	NA	NA	NA	NA
Positive4					Run4	barcode67			7	126	0.975	0.998	0.999	70770	B.1		unclassified	unclassified
VTM7_11_03					Run4	barcode56					0	0	0	0	NA	NA	NA	NA
VTM8_11_03					Run4	barcode80					0	0	0	1	NA	NA	NA	NA
Negative5					Run5	barcode47					0	0	0	0	NA	NA	NA	NA
Positive5					Run5	barcode22			7	126	0.969	0.999	0.999	83300	B.1		unclassified	unclassified
VTM5_11_03					Run5	barcode11					0	0	0	0	NA	NA	NA	NA
VTM6_11_03					Run5	barcode35					0	0	0	0	NA	NA	NA	NA
Negative6					Run6	barcode96					0	0	0	1	NA	NA	NA	NA
Positive6					Run6	barcode71			7	126	0.958	0.999	0.999	64162	B.1		unclassified	unclassified
VTM7_11_03					Run6	barcode60					0	0	0	0	NA	NA	NA	NA
VTM8_11_03					Run6	barcode84					0	0	0	1	NA	NA	NA	NA
Negative7					Run7	barcode07					0	0	0	1	NA	NA	NA	NA
Positive7					Run7	barcode30			7	126	0.999	0.999	0.999	118440	B.1		unclassified	unclassified
VTM5_15_03					Run7	barcode19					0	0	0	1	NA	NA	NA	NA
VTM6_15_03					Run7	barcode43					0	0	0	1	NA	NA	NA	NA
Negative8					Run8	barcode55					0	0	0	0	NA	NA	NA	NA
Positive8					Run8	barcode79			7	126	0.995	0.999	0.999	135668	B.1		unclassified	unclassified
VTM7_15_03					Run8	barcode68					0	0	0	0	NA	NA	NA	NA
VTM8_15_03					Run8	barcode92					0	0	0	0	NA	NA	NA	NA
Negative9					Run9	barcode09					0	0	0	0	NA	NA	NA	NA
Positive9					Run9	barcode32			7	126	0.998	0.999	0.999	162092	B.1.		unclassified	unclassified
VTM1_16_03					Run9	barcode21					0	0	0	1	NA	NA	NA	NA
VTM2_16_03					Run9	barcode45					0	0	0	1	NA	NA	NA	NA
